# Advancing cardiovascular disease risk prediction beyond conventional methods: a systematic review of multimodal machine learning models integrating traditional clinical factors and multi-omics data

**DOI:** 10.1101/2025.10.07.25337473

**Authors:** Lyns Etienne, Pierre Bauvin, Alaedine Benani, Maryne Lepoittevin, Sylvain Bodard

**Affiliations:** Department of Chemical Biology, Harvard University, Cambridge MA 02138; Cancer Program, Broad Institute of MIT and Harvard, Cambridge MA 02142; Preventive Medicine, Data Science and AI Lab, Zoī, F-75010, Paris, France; Service de médecine vasculaire, hôpital européen Georges Pompidou (HEGP), AP-HP, Université Paris-Cité, Paris, France; Sorbonne Université, Université Sorbonne Paris Nord, INSERM, Limics, 75006 Paris, France; Memorial Sloan Kettering Cancer Center (MSK), Department of Radiology, Cornell University, 1275 York Avenue, New York, NY 10065, USA; Transplantation Sciences, Massachusetts General Hospital, Harvard Medical School, Boston, USA; Université de Paris Cité, Hôpital Universitaire Necker Enfants Malades, Service d’Imagerie Adulte, AP-HP, F-75015, Paris, France; CNRS UMR 7371, INSERM U 1146, Laboratoire d’Imagerie Biomédicale (LIB), Sorbonne Université, F-75006, Paris, France

## Abstract

**Background:** Cardiovascular disease (CVD) is a leading global health burden. Traditional risk prediction models, though widely used, often overlook genetic predisposition and other complex biological factors, which significantly impacts CVD risk. The emergence of multi-omics technologies now enables a more comprehensive view of an individual’s risk, but integrating such high-dimensional data has been challenging and requires advanced computational approaches. Recent advances in machine learning methods now offer powerful tools to synthesize and integrate these high-throughput dataset, offering a promising approach to improve CVD risk stratification.

**Objective:** This systematic review assesses whether CVD risk prediction models incorporating omics data alongside clinical and other variables improve prediction compared to using clinical or omics data alone.

**Methods:** A systematic search was conducted across PubMed (MEDLINE), Embase, and Web of Science databases in June 2025 using keywords related to CVD, risk prediction, multi-omics data, and machine learning. Studies reporting on models comparing multi-omics data with traditional clinical factors for CVD risk prediction were included. Data on model performance, methodologies, and subgroup analyses were extracted and synthesized.

**Results:** Studies consistently showed that clinical models integrating multiple modalities, including approximately genomic (n=58), biomarkers (n=109), biological (n=125), and other data types significantly enhanced CVD risk prediction, with combined clinical+genomic models outperforming single-modality approaches. Other data types like lifestyle factors and proteomics further refined performance. Subgroup analyses revealed decreased predictor accuracy across diverse ancestries and age-specific performance differences. Importantly, genetically defined high-risk individuals often derived greater absolute benefits from targeted clinical interventions. Models effectively spanned from predicting risk in asymptomatic individuals for primary prevention to guiding prognosis in diseased patients for secondary prevention

**Conclusion:** CVD risk prediction models integrating genomic, clinical, and other variables offer superior accuracy and refined stratification. These advanced models hold immense potential for personalized interventions across diverse populations. Future research should prioritize real-world implementation and broad validation to translate these findings into routine clinical practice.
