## Supplementary material for "Advancing cardiovascular disease risk prediction beyond conventional methods: a systematic review of multimodal machine learning models integrating traditional clinical factors and multi-omics data": S1

### Sheet: PubMed
	Keywords research
	1	("Cardiovascular Diseases"[MeSH Terms] OR cardiovascular[tiab] OR heart disease*[tiab] OR myocardial infact*[tiab] OR heart attack*[tiab] OR atherosclerosis[tiab] OR myocardial ischemia*[tiab] OR coronary artery disease[tiab] OR heart failure[tiab] OR stroke*[tiab] OR cerebrovascular accident*[tiab] OR cerebral infarction[tiab]) AND ("Genetic Phenomena"[Mesh] OR "Genetic Techniques"[mesh] OR "Gen…
	PubMed 20250603 267 Records

### Sheet: Emabse
	Keywords research
		1. 'cardiovascular disease'/exp/mj OR (cardiovascular OR 'heart disease*' OR 'myocardial infact*' OR 'heart attack*' OR atherosclerosis OR 'myocardial ischemia*' OR 'coronary artery disease' OR 'heart failure' OR stroke* OR 'cerebrovascular accident*' OR 'cerebral infarction'):ab,kw,ti 2. 'genetics'/de OR 'cancer genetics'/exp OR 'epigenetics'/de OR 'human genetics'/exp OR 'immunogenetics'/exp OR…
	Embase 20250603 301 records

### Sheet: WebOfScience
	Keywords research
		Exact search="on" 1. TI=(cardiovascular OR "heart disease*" OR "myocardial infact*" OR "heart attack*" OR atherosclerosis OR "myocardial ischemia*" OR "coronary artery disease" OR "heart failure" OR stroke* OR "cerebrovascular accident*" OR "cerebral infarction") OR AB=(cardiovascular OR "heart disease*" OR "myocardial infact*" OR "heart attack*" OR atherosclerosis OR "myocardial ischemia*" OR "c…
	Web of Science Core Collection 20250603 75 Records
